# The QuantuMDx Q-POC™ SARS-CoV-2 RT-PCR assay for rapid detection of COVID-19 at point-of-care: preliminary evaluation of a novel technology

**DOI:** 10.1101/2021.07.12.21260119

**Authors:** Jessica Caffry, Matthew Selby, Katie Barr, George Morgan, David McGurk, Philip Scully, Catherine Park, Anna-Maria Caridis, Emily Southworth, Jack Morrison, David J Clark, Nickolas Eckersely, Elisabetta Groppelli, Daniela E. Kirwan, Irene Monahan, Yolanda Augustin, Colin Toombs, Tim Planche, Henry M Staines, Sanjeev Krishna

**Author notes:** Corresponding authors: Sanjeev Krishna, Henry Staines. Equal contribution: Jessica Caffry & Matthew Selby.

## Abstract

**Background:** Accurate, affordable, and rapid point-of-care (PoC) diagnostics are critical to the global control and management of the COVID-19 pandemic. The current standard for accurate diagnosis of SARS-CoV-2 is laboratory-based reverse transcription polymerase chain reaction (RT-PCR). Here, we report a preliminary prospective performance evaluation of the QuantuMDx Q-POC™ SARS CoV-2 RT-PCR assay.

**Methods:** Between November 2020 and March 2021, we obtained 49 longitudinal nose and throat swabs from 29 individuals hospitalised with RT-PCR confirmed COVID-19 at St George’s NHS Foundation Trust, London (UK). In addition, we obtained 101 mid nasal swabs from healthy volunteers in June 2021. We then used these samples to evaluate the Q-POC™ SARS-CoV-2 RT-PCR assay. The primary analysis was to compare the sensitivity and specificity of the Q-POC™ test against a reference laboratory-based RT-PCR assay.

**Results:** The overall sensitivity of the Q-POC™ test compared with the reference test was 96.88% (83.78%-99.92% CI) for a cycle threshold (Ct) cut-off value for the reference test of 35 and 80.00% (64.35% to 90.95% CI) without altering the reference test’s Ct cut-off value of 40.

**Conclusions:** The Q-POC™ test is a sensitive, specific and rapid point-of-care test for SARS-CoV-2 at a reference Ct cut-off value of 35. The Q-POC™ test provides an accurate and affordable option for RT-PCR at point-of-care without the need for sample pre-processing and laboratory handling. The Q-POC™ test would enable rapid diagnosis and clinical triage in acute care and other settings.
