## Supplemental Data for "The QuantuMDx Q-POC™ SARS-CoV-2 RT-PCR assay for rapid detection of COVID-19 at point-of-care: preliminary evaluation of a novel technology"

### Sheet: Final dataset 
	Sample Run at	Sample ID					SARS-CoV-2 v2 Lab Assay			Concordance
							FAM	HEX	Overall Lab Assay Result			Invalid runs removed (8)
			SARS Cq	RNaseP_Call	Overall QPOC call		Avg. Ct	Avg. Ct
	SGUL (RDS cassettes/ Older Assay)	S1.1	31.24	39.49	POSITIVE		29.6	31.03	POSITIVE	YES
		S2.1	27.34	FAIL	POSITIVE		23.4	27.23	POSITIVE	YES
		S4.1	NA	30.62	NEGATIVE		NA	23.5	NEGATIVE	YES
		S5.1	20.88	FAIL	POSITIVE		21.45	27.26	POSITIVE	YES
		S6.1	33.43	33.55	POSITIVE		24.66	28.01	POSITIVE	YES
		S7.1	28.67	26.44	POSITIVE		20.15	26.56	POSITIVE	YES
		S8.1	35.67	33.67	POSITIVE		30.3	28.55	POSITIVE	YES
		S9.1	NA	33.95	NEGATIVE		NA	28.94	NEGATIVE	YES
		S10.1	NA	26.63	NEGATIVE		27.27	25.02	POSITIVE	NO
		S11.1	32.62	FAIL	POSITIVE		23.62	29.91	POSITIVE	YES
		S1.2	31.35	28.88	POSITIVE		23.4	30.26	POSITIVE	YES
		S2.2	30.27	38.18	POSITIVE		25.58	29.26	POSITIVE	YES		YES (CUT OFF)	Concordant if CT cut off is applied but not concordant if it is not
		S3.1	30.61	30.55	POSITIVE		26.51	30.25	POSITIVE	YES		YES/NO (CUT OFF)	Concordant if CT cut off is not applied but is not concordant if it is
		S7.2	32.05	33.8	POSITIVE		27.76	30.26	POSITIVE	YES								TP	True Positive
		S3.2	30.52	31.14	POSITIVE		22.86	27.18	POSITIVE	YES								FP	False Positive
		S7.3	NA	39.97	NEGATIVE		35.96	33.47	POSITIVE	YES (CUT OFF)								TN	True Negative
		S3.3	38.44	35.81	POSITIVE		32.8	31.6	POSITIVE	YES								FN	False Negative
	QMDX (UVC cassettes/ Newer assay)	S19.1	34.69	34.76	POSITIVE		25.255	28.46	POSITIVE	YES
		S25.1	41.8	36.43	POSITIVE		34.765	28.31	POSITIVE	YES				Test Positive	Test Negative	Total		Sensitivity	TP/(TP+FN)
		S26.1	32.32	31.77	POSITIVE		23.105	26.39	POSITIVE	YES			QMDx Positive	TP	FP	TP + FP		Specificity	TN/(TN+FP)
		S27.1	NA	34.46	NEGATIVE		36.775	25.79	POSITIVE	YES (CUT OFF)			QMDx Negative	FN	TN	FN + TN		Positive Predictive Value	TP/(TP+FP)
		S18.1	31.74	33.87	POSITIVE		23.675	27.19	POSITIVE	YES			Total	TP + FN	FP + TN	TP + FP + FN + TN		Negative Predictive Value	TN(TN+FN)
		S21.1	31.35	FAIL	POSITIVE		23.055	27.215	POSITIVE	YES								Accuracy	TP+TN/(TP+FP+FN+TN)
		S15.1	32.11	31.94	POSITIVE		24.475	25.745	POSITIVE	YES			With Ct 35 cut off
		S16.1	26.93	FAIL	POSITIVE		18.87	23.855	POSITIVE	YES
		S20.1	31.03	31.25	POSITIVE		22.125	26.69	POSITIVE	YES				Test Positive	Test Negative	Total		Sensitivity	0.96875	(83.78%- 99.92% CI)
		S24.1	NA	35.77	NEGATIVE		37.855	30.08	POSITIVE	YES (CUT OFF)			QMDx Positive	31	2	33		Specificity	0.982609	(93.86% to 99.79% CI)
		S17.1	39.25	37.72	POSITIVE		34.765	29.825	POSITIVE	YES			QMDx Negative	1	113	114		Positive Predictive Value	0.939394	79.67% to 98.40%
		S21.2	39.67	36.36	POSITIVE		31.905	30.12	POSITIVE	YES			Total	32	115	147		Negative Predictive Value	0.991228	94.26% to 99.87%
		S22.1	22.44	19.2	POSITIVE		13.14	22.32	POSITIVE	YES			Additional FP due to a positive being detected on QPOC with Ct 35 - could be removed?					Accuracy	0.979592
		S22.2	31.01	36.01	POSITIVE		20.415	25.39	POSITIVE	YES
		S23.1	NA	37.5	NEGATIVE		NA	31.16	NEGATIVE	YES			Without Ct 35 cut off
		S20.2	32.99	33.34	POSITIVE		25.75	29.195	POSITIVE	YES
		S16.2	33.15	32.61	POSITIVE		28.145	27.72	POSITIVE	YES				Test Positive	Test Negative	Total		Sensitivity	0.8	(64.35% to 90.95% CI)
		S27.2	NA	37.24	NEGATIVE		NA	30.925	NEGATIVE	YES			QMDx Positive	32	1	33		Specificity	0.990654	(94.9% to 99.98% CI)
		S27.3	NA	37.24	NEGATIVE		NA	31.425	NEGATIVE	YES			QMDx Negative	8	106	114		Positive Predictive Value	0.969697	81.89% to 99.56%
		S28.2	NA	32.7	NEGATIVE		NA	28.31	NEGATIVE	YES			Total	40	107	147		Negative Predictive Value	0.929825	87.70% to 96.10%
		S28.1	NA	35.96	NEGATIVE		36.7*	30.15	POSITIVE	YES (CUT OFF)
		S1.3	41.54	38.8	POSITIVE		32.895	32.635	POSITIVE	YES										CI determined using Clopper-Pearson method
		S11.2	32.41	31.48	POSITIVE		23.96	30.44	POSITIVE	YES										https://www.medcalc.org/calc/diagnostic_test.php
		S20.3	27.28	FAIL	POSITIVE		19.135	27.755	POSITIVE	YES
		S19.2	NA	36.78	NEGATIVE		37.04	31.325	POSITIVE	YES (CUT OFF)
		S19.3	NA	34.16	NEGATIVE		38.1*	27.885	POSITIVE	YES (CUT OFF)
		S9.2	38.62	31.98	POSITIVE		37.185	25.87	POSITIVE	YES/NO (CUT OFF)
		S12.1	NA	36.73	NEGATIVE		NA	29.71	NEGATIVE	YES
		S13.1	35.55	32.92	POSITIVE		30.68	28.165	POSITIVE	YES
		S14.1	NA	36.34	NEGATIVE		38.23	30.07	POSITIVE	YES (CUT OFF)
		Q1	NA	36.1	NEGATIVE		NA	28.44	NEGATIVE	YES
		Q2	NA	39.06	NEGATIVE		NA	33.6	NEGATIVE	YES
		Q3	NA	35.9	NEGATIVE		NA	29.36	NEGATIVE	YES
		Q4	NA	33.7	NEGATIVE		NA	27.75	NEGATIVE	YES
		Q5	NA	34.02	NEGATIVE		NA	26.1	NEGATIVE	YES
		Q6	NA	37.59	NEGATIVE		NA	31.56	NEGATIVE	YES
		Q7	NA	33.66	NEGATIVE		NA	28.63	NEGATIVE	YES
		Q8	NA	32.15	NEGATIVE		NA	26.62	NEGATIVE	YES
		Q9	NA	34.97	NEGATIVE		NA	29.72	NEGATIVE	YES
		Q10	NA	31.79	NEGATIVE		NA	26.18	NEGATIVE	YES
		Q11	NA	33.19	NEGATIVE		NA	27.63	NEGATIVE	YES
		Q12	NA	37.33	NEGATIVE		NA	31.54	NEGATIVE	YES
		Q13	NA	34.4	NEGATIVE		NA	29.36	NEGATIVE	YES
		Q14	NA	35.18	NEGATIVE		NA	28.34	NEGATIVE	YES
		Q15	NA	33.63	NEGATIVE		NA	27.92	NEGATIVE	YES
		Q16	NA	34.83	NEGATIVE		NA	29.66	NEGATIVE	YES
		Q17	NA	29.82	NEGATIVE		NA	26.17	NEGATIVE	YES
		Q18	NA	37.78	NEGATIVE		NA	31.58	NEGATIVE	YES
		Q19	NA	32.44	NEGATIVE		NA	27.16	NEGATIVE	YES
		Q21	NA	35.89	NEGATIVE		NA	29.92	NEGATIVE	YES
		Q22	NA	32.5	NEGATIVE		NA	27.13	NEGATIVE	YES
		Q23	NA	36.45	NEGATIVE		NA	30.88	NEGATIVE	YES
		Q24	NA	39.2	NEGATIVE		NA	33.06	NEGATIVE	YES
		Q25	NA	34.74	NEGATIVE		NA	29.16	NEGATIVE	YES
		Q26	NA	34.96	NEGATIVE		NA	29.09	NEGATIVE	YES
		Q27	NA	38.44	NEGATIVE		NA	31.72	NEGATIVE	YES
		Q28	NA	31.77	NEGATIVE		NA	26.17	NEGATIVE	YES
		Q29	NA	37.43	NEGATIVE		NA	32.6	NEGATIVE	YES
		Q30	NA	37.5	NEGATIVE		NA	31.33	NEGATIVE	YES
		Q31	NA	34.82	NEGATIVE		NA	29.74	NEGATIVE	YES
		Q32	NA	31.36	NEGATIVE		NA	26.31	NEGATIVE	YES
		Q33	NA	38.79	NEGATIVE		NA	29.67	NEGATIVE	YES
		Q34	NA	32.75	NEGATIVE		NA	26.26	NEGATIVE	YES
		Q35	NA	37.46	NEGATIVE		NA	31.68	NEGATIVE	YES
		Q36	44.33	36.93	POSITIVE		NA	29.77	NEGATIVE	NO
		Q37	NA	35.36	NEGATIVE		NA	27.75	NEGATIVE	YES
		Q38	NA	32.82	NEGATIVE		NA	26.6	NEGATIVE	YES
		Q39	NA	32.19	NEGATIVE		NA	26.89	NEGATIVE	YES
		Q40	NA	34.4	NEGATIVE		NA	29.58	NEGATIVE	YES
		Q41	NA	35.47	NEGATIVE		NA	29.19	NEGATIVE	YES
		Q42	NA	39.25	NEGATIVE		NA	33.9	NEGATIVE	YES
		Q43	NA	35.24	NEGATIVE		NA	28.75	NEGATIVE	YES
		Q44	NA	33.24	NEGATIVE		NA	27.8	NEGATIVE	YES
		Q45	NA	38.39	NEGATIVE		NA	32.71	NEGATIVE	YES
		Q46	NA	34.62	NEGATIVE		NA	28.99	NEGATIVE	YES
		Q47	NA	36.04	NEGATIVE		NA	29.94	NEGATIVE	YES
		Q48	NA	33.56	NEGATIVE		NA	27.83	NEGATIVE	YES
		Q49	NA	36.64	NEGATIVE		NA	31.45	NEGATIVE	YES
		Q50	NA	34.39	NEGATIVE		NA	27.84	NEGATIVE	YES
		Q51	NA	35.98	NEGATIVE		NA	29.37	NEGATIVE	YES
		Q52	NA	34.2	NEGATIVE		NA	27.48	NEGATIVE	YES
		Q53	NA	31.76	NEGATIVE		NA	26.09	NEGATIVE	YES
		Q54	NA	30.83	NEGATIVE		NA	25.94	NEGATIVE	YES
		Q55	NA	34.2	NEGATIVE		NA	28.29	NEGATIVE	YES
		Q56	NA	38.17	NEGATIVE		NA	31.46	NEGATIVE	YES
		Q57	NA	34.04	NEGATIVE		NA	28.07	NEGATIVE	YES
		Q58	NA	31.78	NEGATIVE		NA	26.63	NEGATIVE	YES
		Q59	NA	31.03	NEGATIVE		NA	26.59	NEGATIVE	YES
		Q60	NA	33.67	NEGATIVE		NA	27.8	NEGATIVE	YES
		Q61	NA	31.83	NEGATIVE		NA	24.89	NEGATIVE	YES
		Q62	NA	36.81	NEGATIVE		NA	29.98	NEGATIVE	YES
		Q63	NA	39.01	NEGATIVE		NA	31.81	NEGATIVE	YES
		Q64	NA	35.06	NEGATIVE		NA	28.07	NEGATIVE	YES
		Q65	NA	34.33	NEGATIVE		NA	28.98	NEGATIVE	YES
		Q66	NA	34.08	NEGATIVE		NA	28.37	NEGATIVE	YES
		Q67	NA	33.37	NEGATIVE		NA	27.51	NEGATIVE	YES
		Q68	NA	35.27	NEGATIVE		NA	28.94	NEGATIVE	YES
		Q69	NA	33.39	NEGATIVE		NA	27.41	NEGATIVE	YES
		Q70	NA	35.03	NEGATIVE		NA	29.15	NEGATIVE	YES
		Q71	NA	35.28	NEGATIVE		NA	29.67	NEGATIVE	YES
		Q72	NA	34.49	NEGATIVE		NA	29.71	NEGATIVE	YES
		Q73	NA	36.47	NEGATIVE		NA	30.22	NEGATIVE	YES
		Q74	NA	31.6	NEGATIVE		NA	26.22	NEGATIVE	YES
		Q75	NA	31.22	NEGATIVE		NA	25.66	NEGATIVE	YES
		Q76	NA	36.2	NEGATIVE		NA	28.38	NEGATIVE	YES
		Q77	NA	29.28	NEGATIVE		NA	24.39	NEGATIVE	YES
		Q78	NA	37.5	NEGATIVE		NA	34.61	NEGATIVE	YES
		Q79	NA	34.88	NEGATIVE		NA	28.75	NEGATIVE	YES
		Q80	NA	38.56	NEGATIVE		NA	30.54	NEGATIVE	YES
		Q81	NA	32.84	NEGATIVE		NA	26.99	NEGATIVE	YES
		Q82	NA	33.64	NEGATIVE		NA	27.93	NEGATIVE	YES
		Q83	NA	34.36	NEGATIVE		NA	29.47	NEGATIVE	YES
		Q84	NA	34.39	NEGATIVE		NA	28.16	NEGATIVE	YES
		Q85	NA	38.98	NEGATIVE		NA	30.52	NEGATIVE	YES
		Q86	NA	37.26	NEGATIVE		NA	31.95	NEGATIVE	YES
		Q87	NA	34.65	NEGATIVE		NA	28.77	NEGATIVE	YES
		Q88	NA	33.09	NEGATIVE		NA	27.78	NEGATIVE	YES
		Q89	NA	37.49	NEGATIVE		NA	31.46	NEGATIVE	YES
		Q90	NA	35.92	NEGATIVE		NA	27.04	NEGATIVE	YES
		Q91	NA	32.69	NEGATIVE		NA	27.11	NEGATIVE	YES
		Q92	NA	30.6	NEGATIVE		NA	26.35	NEGATIVE	YES
		Q93	NA	32.32	NEGATIVE		NA	27.51	NEGATIVE	YES
		Q94	NA	34.3	NEGATIVE		NA	28.99	NEGATIVE	YES
		Q95	NA	36.6	NEGATIVE		NA	29.86	NEGATIVE	YES
		Q96	NA	38.3	NEGATIVE		NA	31.04	NEGATIVE	YES
		Q97	NA	33.81	NEGATIVE		NA	28.31	NEGATIVE	YES
		Q98	NA	32.3	NEGATIVE		NA	26.88	NEGATIVE	YES
		Q99	NA	38.96	NEGATIVE		NA	32.65	NEGATIVE	YES
		Q100	NA	31.5	NEGATIVE		NA	26.87	NEGATIVE	YES
		Q101	NA	37.15	NEGATIVE		NA	29.42	NEGATIVE	YES

### Sheet: Hospital Ct Values
Patient
	CT value E gene	CT value ORF-1 gene	CT value S gene
S1	18.85	18.52			Key:	2 ct values for each patient, if they are E and S gene values the test was from altona, if they are E and ORF the test was Roche
S2	19.6	21.8
S3	29.68	29.37
S4	31.28		30.32
S5	19.75		19.5
S6	30.94		30.2
S7	31.87		31.12
S8	24.46		24.29
S9	no data available
S10	19.71		19.12
S11	20.63	20.53
S12	26.67	26.22
S13	no data available
S14	24.71	24.67
S15	no data available
S16	15.2	16.8
S17	no data available
S18	no data available
S19	16		16
S20	15.76	15.58
S21	17		17
S22	18.78	19.05
S23	27.22		26.67
S24	28.72	28.48
S25	no data available
S26	20.78		20.62
S27	31		30
S28	30.05		29.48

### Sheet: Samples
Patient	Sample ID	Days post hospital swab
S1	S1.1	1
	S1.2	5
	S1.3	9
S2	S2.1	1
	S2.2	5
S3	S3.1	7
	S3.2	8
	S3.3	12
S4	S4.1	4
S5	S5.1	3
S6	S6.1	2
S7	S7.1	3
	S7.2	7
	S7.3	10
S8	S8.1	3
S9	S9.1	1
	S9.2	4
S10	S10.1	3
S11	S11.1	4
	S11.2	7
S12	S12.1	6
S13	S13.1	5
S14	S14.1	8
S15	S15.1	2
S16	S16.1	2
	S16.2	9
S17	S17.1	2
S18	S18.1	3
S19	S19.1	1
	S19.2	4
	S19.3	7
S20	S20.1	0
	S20.2	6
	S20.3	8
S21	S21.1	1
	S21.2	3
S22	S22.1	3
	S22.2	7
S23	S23.1	1
S24	S24.1	2
S25	S25.1	1
S26	S26.1	1
S27	S27.1	3
	S27.2	5
	S27.3	10
S28	S28.1	4
	S28.2	8
28	47
